# Human GPR174 deficiency drives polyclonal lymphoproliferative disease via defects in T cell function

**DOI:** 10.64898/2026.07.14.26357774

**Authors:** Yun-Han Huang, Kathya Arana, Suzanna Rachimi, Hanson Tam, Jarmila Stremenova Spegarova, Karin R. Engelhardt, Helen Griffin, Molly Mee, Maurizio Miano, Federica Raggi, Alice Grossi, Marta Rusmini, Isabella Ceccherini, Gianluca Dell’Orso, Jacopo Ferro, Maria Carla Giarratana, Vinodh Pillai, Siddharth Banka, Tomaz Garcez, Tracy A. Briggs, Fethi Mellouli, Sandra von Hardenberg, Rita Beier, Bernd Auber, Ulrich Baumann, Hasan Tawamie, Edward Behrens, Derek A. Oldridge, Emylette Cruz Cabrera, Ying Xu, Shinyi Ouyang, Sophie Hambleton, Neil Romberg, Jason G. Cyster

## Abstract

The X-linked G-protein coupled receptor GPR174 is highly expressed in T and B lymphocytes and has immunoregulatory roles in mice, but its function in humans is unknown. We describe a cohort of six individuals who have function-disrupting variants in *GPR174* and a clinical phenotype of lymphadenopathy and autoimmunity. Histological analysis of two patient lymph nodes revealed necrotizing lymphadenitis and lymphoproliferation resembling Kikuchi-Fujimoto disease. In-depth analysis of three patients and related carriers revealed overaccumulation of CD8 terminally differentiated effector memory cells re-expressing CD45RA (T_EMRA_). Patient cells and GPR174- deficient CD8 T cells generated from controls showed less repression of proliferation by the GPR174 ligand lysophosphatidylserine (lysoPS) and an effector-biased gene expression program. GPR174-deficient CD4 T cells were resistant to lysoPS-mediated suppression of IL2 production. In mice, chronic viral infection led to over-accumulation of GPR174-deficient effector CD8 T cells. We describe an inborn error of immunity associated with dysregulated lymphocyte responses that we propose predisposes to exaggerated lymphoproliferation and autoimmunity following viral infection.

**Summary:** Six individuals with function-disrupting variants in the G-protein coupled receptor GPR174 provide insight into its immunoregulatory role. GPR174 loss emerges as a potential genetic risk factor for histiocytic necrotizing lymphadenitis (Kikuchi-Fujimoto disease) and autoimmunity via defects in T cell regulation.
