## Supplemental Table 1 for "Human GPR174 deficiency drives polyclonal lymphoproliferative disease via defects in T cell function"

### Sheet: Sheet1
Identification	Vignette
Patient #1 (P1)	P1 is a male in his 40s with recurrent autoimmune cytopenias, axillary lymphadenopathy, splenomegaly, and recurrent viral syndromes. He initially came to medical attention at 6-10 years of age due to excessive bruising and was found to have leukopenia and thrombocytopenia. Bone marrow biopsy was normal and bilateral axillary lymph node biopsies showed no infectious or malignant etiology. Overall,…
Patient #2 (P2)	P2 is a 6-10 year old male with a history of episodic lymphadenopathy associated with high fever (Tmax 41.1ºC), elevated transaminases, and hyperferritinemia. His initial presentation at less than a year of age consisted of rhinorrhea, fever, cholangitis, elevated transaminases (400s-500s U/L), low fibrinogen (100s mg/dL), high triglycerides (170s mg/dL), mild anemia (hemoglobin 9 g/dL) and high …
Patient #3 (P3)	P3 was the index patient in this cohort. He was healthy until the age of 1-5 years when he contracted COVID-19. His course was complicated by Staphylococcus aureus lymphadenitis, low level CMV viremia, and hematologic complications - severe idiopathic thrombocytopenic purpura (ITP), DAT+ autoimmune hemolytic anemia AIHA, and anti-neutrophil antibody positive neutropenia with bone marrow biopsy de…
Patients #4 & 5 (P4, P5)	P4 and P5 are brothers who were initially identified through the evaluation of P4. P4 (proband) is a 16-20 year old male who has recurrent episodes of fever, lymphadenopathy, neutropenia, lymphopenia, and hepatosplenomegaly. He was initially evaluated at age 11-15 for fever, cervical lymphadenopathy, splenomegaly, and mild hepatomegaly. He was found to have neutropenia and lymphopenia, positive d…
Patient #6 (P6)	P6 is a 16-20 old male whose disease has been characterized by autoimmune hemolytic anemia, autoimmune thrombocytopenia, hepatosplenomegaly, lymphadenopathy, and granulomatous lymphocytic interstitial lung disease (GLILD). At 1-5 years of age, he initially developed immune thrombocytopenia, which was partially responsive to corticosteroids and intravenous immunoglobulins (IVIG). At 1-2 years late…
