## Supplemental Table 3 for "Human GPR174 deficiency drives polyclonal lymphoproliferative disease via defects in T cell function"

### Sheet: Cell_type_counts
cell_type	sample	n_cells	percent
CD4 T	Slide702_C1	273070	44.0734
B	Slide702_C1	236284	38.1362
Stromal	Slide702_C1	60328	9.73692
DC	Slide702_C1	15848	2.55786
Macrophage	Slide702_C1	15617	2.52058
Macrophage/B	Slide702_C1	11780	1.90129
Macrophage/T	Slide702_C1	2435	0.393008
NK/NK T	Slide702_C1	2139	0.345234
CD8 T	Slide702_C1	2079	0.33555
B	Slide702_C2	637521	43.3254
CD4 T	Slide702_C2	445672	30.2875
Stromal	Slide702_C2	155454	10.5645
DC	Slide702_C2	90522	6.1518
Macrophage/B	Slide702_C2	49812	3.38518
Macrophage	Slide702_C2	48844	3.3194
Macrophage/T	Slide702_C2	20084	1.36489
CD8 T	Slide702_C2	15609	1.06078
NK/NK T	Slide702_C2	7953	0.54048
B	Slide702_P2_ROI1	70765	27.1416
Stromal	Slide702_P2_ROI1	64171	24.6125
CD4 T	Slide702_P2_ROI1	47877	18.363
Macrophage	Slide702_P2_ROI1	29402	11.277
Macrophage/B	Slide702_P2_ROI1	15576	5.97411
DC	Slide702_P2_ROI1	11575	4.43954
CD8 T	Slide702_P2_ROI1	10863	4.16646
Macrophage/T	Slide702_P2_ROI1	8966	3.43887
NK/NK T	Slide702_P2_ROI1	1530	0.586825
B	Slide702_P2_ROI2	118327	24.8173
CD4 T	Slide702_P2_ROI2	114760	24.0691
Stromal	Slide702_P2_ROI2	86452	18.132
Macrophage	Slide702_P2_ROI2	63960	13.4146
Macrophage/B	Slide702_P2_ROI2	30908	6.48248
Macrophage/T	Slide702_P2_ROI2	22459	4.71043
DC	Slide702_P2_ROI2	21842	4.58102
CD8 T	Slide702_P2_ROI2	15760	3.30542
NK/NK T	Slide702_P2_ROI2	2325	0.487633
B	Slide702_P2_ROI3	184743	28.3429
Stromal	Slide702_P2_ROI3	148077	22.7176
CD4 T	Slide702_P2_ROI3	138503	21.2488
Macrophage	Slide702_P2_ROI3	64176	9.84574
Macrophage/B	Slide702_P2_ROI3	31987	4.90737
CD8 T	Slide702_P2_ROI3	29221	4.48302
DC	Slide702_P2_ROI3	27362	4.19782
Macrophage/T	Slide702_P2_ROI3	23573	3.61652
NK/NK T	Slide702_P2_ROI3	4173	0.640212
CD4 T	Slide710_C1	275796	43.3543
B	Slide710_C1	244013	38.3581
Stromal	Slide710_C1	63019	9.90639
Macrophage	Slide710_C1	16433	2.58322
DC	Slide710_C1	16370	2.57331
Macrophage/B	Slide710_C1	13189	2.07327
Macrophage/T	Slide710_C1	2888	0.453985
CD8 T	Slide710_C1	2255	0.354479
NK/NK T	Slide710_C1	2182	0.343004
B	Slide710_C2	651127	42.9489
CD4 T	Slide710_C2	475957	31.3946
Stromal	Slide710_C2	152024	10.0276
DC	Slide710_C2	95144	6.27579
Macrophage/B	Slide710_C2	48257	3.18308
Macrophage	Slide710_C2	47983	3.165
Macrophage/T	Slide710_C2	20479	1.35081
CD8 T	Slide710_C2	16252	1.072
NK/NK T	Slide710_C2	8826	0.582171
B	Slide710_P2_ROI1	72243	28.3976
Stromal	Slide710_P2_ROI1	59033	23.205
CD4 T	Slide710_P2_ROI1	47071	18.5029
Macrophage	Slide710_P2_ROI1	28158	11.0685
Macrophage/B	Slide710_P2_ROI1	15340	6.02992
DC	Slide710_P2_ROI1	11487	4.51537
CD8 T	Slide710_P2_ROI1	10623	4.17574
Macrophage/T	Slide710_P2_ROI1	8964	3.52361
NK/NK T	Slide710_P2_ROI1	1479	0.581372
B	Slide710_P2_ROI2	116072	24.2684
CD4 T	Slide710_P2_ROI2	110304	23.0624
Stromal	Slide710_P2_ROI2	87744	18.3456
Macrophage	Slide710_P2_ROI2	64997	13.5896
Macrophage/B	Slide710_P2_ROI2	32778	6.85325
Macrophage/T	Slide710_P2_ROI2	24583	5.13983
DC	Slide710_P2_ROI2	22460	4.69595
CD8 T	Slide710_P2_ROI2	16904	3.5343
NK/NK T	Slide710_P2_ROI2	2442	0.510575
B	Slide710_P2_ROI3	151138	26.9824
Stromal	Slide710_P2_ROI3	133842	23.8946
CD4 T	Slide710_P2_ROI3	108158	19.3093
Macrophage	Slide710_P2_ROI3	57872	10.3318
Macrophage/B	Slide710_P2_ROI3	31042	5.54188
CD8 T	Slide710_P2_ROI3	27327	4.87865
DC	Slide710_P2_ROI3	25034	4.46928
Macrophage/T	Slide710_P2_ROI3	22025	3.93209
NK/NK T	Slide710_P2_ROI3	3697	0.660019

### Sheet: IFNG_expression
pseudobulk_id	expression	sample_group	celltype
C1_B	-0.806302	C1	B
C1_CD4 T	-0.045521	C1	CD4 T
C1_CD8 T	0.764544	C1	CD8 T
C1_DC	-0.641714	C1	DC
C1_Macrophage	-0.856704	C1	Macrophage
C1_Macrophage/B	-0.753001	C1	Macrophage/B
C1_Macrophage/T	0.369044	C1	Macrophage/T
C1_NK/NK T	1.01897	C1	NK/NK T
C1_Stromal	-1.26174	C1	Stromal
C2_B	-1.10899	C2	B
C2_CD4 T	0.539011	C2	CD4 T
C2_CD8 T	1.1257	C2	CD8 T
C2_DC	1.28569	C2	DC
C2_Macrophage	-0.448569	C2	Macrophage
C2_Macrophage/B	-0.85689	C2	Macrophage/B
C2_Macrophage/T	-0.141209	C2	Macrophage/T
C2_NK/NK T	2.17078	C2	NK/NK T
C2_Stromal	-1.16156	C2	Stromal
P2-ROI1_B	-0.833468	P2-ROI1	B
P2-ROI1_CD4 T	0.191231	P2-ROI1	CD4 T
P2-ROI1_CD8 T	2.58038	P2-ROI1	CD8 T
P2-ROI1_DC	0.38445	P2-ROI1	DC
P2-ROI1_Macrophage	-0.10833	P2-ROI1	Macrophage
P2-ROI1_Macrophage/B	-0.794852	P2-ROI1	Macrophage/B
P2-ROI1_Macrophage/T	-0.011332	P2-ROI1	Macrophage/T
P2-ROI1_NK/NK T	1.00425	P2-ROI1	NK/NK T
P2-ROI1_Stromal	-0.547702	P2-ROI1	Stromal
P2-ROI2_B	-0.753224	P2-ROI2	B
P2-ROI2_CD4 T	0.10605	P2-ROI2	CD4 T
P2-ROI2_CD8 T	2.44902	P2-ROI2	CD8 T
P2-ROI2_DC	-0.401787	P2-ROI2	DC
P2-ROI2_Macrophage	-0.637046	P2-ROI2	Macrophage
P2-ROI2_Macrophage/B	-0.709294	P2-ROI2	Macrophage/B
P2-ROI2_Macrophage/T	0.0703316	P2-ROI2	Macrophage/T
P2-ROI2_NK/NK T	0.500687	P2-ROI2	NK/NK T
P2-ROI2_Stromal	-0.615122	P2-ROI2	Stromal
P2-ROI3_B	-0.852794	P2-ROI3	B
P2-ROI3_CD4 T	-0.0738131	P2-ROI3	CD4 T
P2-ROI3_CD8 T	2.30216	P2-ROI3	CD8 T
P2-ROI3_DC	-0.624839	P2-ROI3	DC
P2-ROI3_Macrophage	-0.850769	P2-ROI3	Macrophage
P2-ROI3_Macrophage/B	-0.877264	P2-ROI3	Macrophage/B
P2-ROI3_Macrophage/T	-0.284615	P2-ROI3	Macrophage/T
P2-ROI3_NK/NK T	0.819042	P2-ROI3	NK/NK T
P2-ROI3_Stromal	-0.622885	P2-ROI3	Stromal

### Sheet: IFN_GSEA
pathway	pval	padj	log2err	ES	NES	size	celltype
HALLMARK_IFN_GAMMA	8.52996e-13	8.52996e-13	0.921426	0.661676	2.4414	105	CD8 T
HALLMARK_IFN_GAMMA	2.95486e-14	2.95486e-14	0.965328	0.620962	2.70155	105	CD4 T
HALLMARK_IFN_GAMMA	1.77834e-07	1.77834e-07	0.690132	0.52133	2.15654	105	NK/NK T
HALLMARK_IFN_GAMMA	3.28061e-11	3.28061e-11	0.851339	0.564657	2.43304	105	B
HALLMARK_IFN_GAMMA	0.0375866	0.0375866	0.321776	0.326156	1.41979	105	DC
HALLMARK_IFN_GAMMA	1.75689e-05	1.75689e-05	0.57561	0.44633	1.98136	105	Macrophage
